# Microarray-based detection of antibodies against SARS-CoV-2 proteins, common respiratory viruses and type I interferons

**DOI:** 10.1101/2021.12.13.21267509

**Authors:** Elena Savvateeva, Marina Filippova, Vladimir Valuev-Elliston, Nurana Nuralieva, Marina Yukina, Ekaterina Troshina, Vladimir Baklaushev, Alexander Ivanov, Dmitry Gryadunov

## Abstract

A microarray-based assay to detect IgG and IgM antibodies against betacoronaviruses (SARS-CoV-2, SARS, MERS, OC43, and HKU1), other respiratory viruses and type I interferons (IFN-Is) was developed. This multiplex assay was applied to track antibody cross-reactivity due to previous contact with similar viruses and to identify antibodies against IFN-Is as the markers for severe COVID-19. In total, 278 serum samples from convalescent plasma donors, COVID-19 patients in the intensive care unit (ICU) and patients who recovered from mild/moderate COVID-19, vaccine recipients, prepandemic and pandemic patients with autoimmune endocrine disorders, and a heterogeneous prepandemic cohort including healthy individuals and chronically ill patients were analyzed. The anti-SARS-CoV-2 microarray results agreed well with the ELISA results. Regarding ICU patients, autoantibodies against IFN-Is were detected in 10.5% of samples, and 10.5% of samples were found to simultaneously contain IgM antibodies against more than two different viruses. Cross-reactivity between IgG against the SARS-CoV-2 nucleocapsid and IgG against the OC43 and HKU1 spike proteins was observed, resulting in positive signals for the SARS-CoV-2 nucleocapsid in prepandemic samples from patients with autoimmune endocrine disorders. The presence of IgG against the SARS-CoV-2 nucleocapsid in the absence of IgG against the SARS-CoV-2 spike RBD should be interpreted with caution.
