## Supplementary material for "Microarray-based detection of antibodies against SARS-CoV-2 proteins, common respiratory viruses and type I interferons": Table S2

### Sheet: Patients
Table S2 Prepandemic samples of patients with chronic diseases
#	Age range	Gender	Igg to SARS-CoV2 Nucleocpsid (Microarray)	AuAbs to IFN-ω (Microarray)	AuAbs to IFN-α (Microarray)	AuAbs to IL-22 (Microarray)	AuAbs to 21-OH (ELISA)	AuAbs to 21-OH (Microarray)	AuAbs to GAD-65 (ELISA)	AuAbs to GAD-65 (Microarray)	AuAbs to IA2 (ELISA)	AuAbs to IA2 (Microarray)	AuAbs to ICA (ELISA)	AuAbs to ICA (Microarray)	AuAbs to TG (ELISA)	AuAbs to TG (Microarray)	AuAbs to TPO (ELISA)	AuAbs to TPO (Microarray)
1	26-30	f													yes	yes	yes	yes
2	61-65	m	yes							yes							yes
3	21-25	f													yes	yes	yes	yes
4	41-45	f	yes					yes			yes	yes					yes	yes
5	36-40	m
6	36-40	f													yes	yes	yes	yes
7	86-90	f
8	56-60	f	yes													yes
9	26-30	f
10	66-70	m													yes	yes	yes	yes
11	46-50	m	yes														yes	yes
12	46-50	f					yes	yes								yes	yes	yes
13	41-45	m	yes								yes	yes
14	31-35	f
15	21-25	f
16	36-40	f					yes	yes							yes	yes	yes	yes
17	31-35	f							yes	yes					yes	yes	yes	yes
18	66-70	m							yes	yes
19	61-65	f
20	21-25	f					yes		yes	yes							yes	yes
21	31-35	f					yes	yes									yes	yes
22	41-45	f
23	31-35	f									yes
24	61-65	f
25	36-40	f
26	26-30	m
27	66-70	f
28	36-40	f
29	46-50	f					yes	yes							yes
30	18-20	f		yes	yes	yes	yes	yes		yes					yes	yes	yes	yes
31	21-25	f					yes	yes			yes	yes			yes	yes	yes	yes
32	18-20	f		yes	yes	yes	yes
33	31-35	f					yes	yes
34	46-50	f	yes				yes							yes	yes	yes	yes	yes
35	61-65	f					yes	yes					yes	yes	yes	yes	yes	yes
36	36-40	f					yes	yes						yes			yes	yes
37	66-70	m		yes	yes
38	21-25	m					yes	yes
39	21-25	f					yes	yes			yes	yes					yes	yes
40	26-30	f		yes	yes	yes	yes	yes	yes	yes	yes	yes	yes	yes	yes	yes	yes	yes
41	26-30	f		yes	yes	yes		yes
42	31-35	f		yes	yes	yes		yes	yes	yes			yes	yes
43	21-25	f		yes	yes	yes	yes							yes	yes	yes	yes	yes
